# Human origin ascertained for SARS-CoV-2 Omicron-like spike sequences detected in wastewater: a targeted surveillance study of a cryptic lineage in an urban sewershed

**DOI:** 10.1101/2022.10.28.22281553

**Authors:** Martin M. Shafer, Max J. Bobholz, William C. Vuyk, Devon Gregory, Adelaide Roguet, Luis A. Haddock Soto, Clayton Rushford, Kayley H. Janssen, Isla Emmen, Hunter J. Ries, Hannah E. Pilch, Paige A. Mullen, Rebecca B. Fahney, Wanting Wei, Matthew Lambert, Jeff Wenzel, Peter Halfmann, Yoshihiro Kawaoka, Nancy A. Wilson, Thomas C. Friedrich, Ian W. Pray, Ryan Westergaard, David H. O’Connor, Marc C. Johnson

## Abstract

**Background:** The origin of novel SARS-CoV-2 spike sequences found in wastewater, without corresponding detection in clinical specimens, remains unclear. We sought to determine the origin of one such “cryptic” wastewater lineage by tracking and characterizing its persistence and genomic evolution over time.

**Methods:** We first detected a cryptic lineage in Wisconsin municipal wastewater in January 2022. By systematically sampling wastewater from targeted sub-sewershed lines and maintenance holes using compositing autosamplers, we traced this lineage (labeled WI-CL-001) to its source at a single commercial building. There we detected WI-CL-001 at concentrations as high as 2.7 × 10^9^ genome copies per liter (gc/L) via RT-dPCR. In addition to using metagenomic 12s rRNA sequencing to determine the virus’s host species, we also sequenced SARS-CoV-2 spike receptor binding domains (RBDs), and where possible, whole viral genomes to identify and characterize the evolution of this lineage over the 13 consecutive months that it was detectable.

**Findings:** The vast majority of 12s rRNAs sequenced from wastewater leaving the identified source building were human. Additionally, we generated over 100 viral RBD and whole genome sequences from wastewater samples containing the cryptic lineage collected between January 2022 and January 2023. These sequences contained a combination of fixed nucleotide substitutions characteristic of Pango lineage B.1.234, which circulated in humans in Wisconsin at low levels from October 2020 to February 2021. Despite this, mutations in the spike gene, and elsewhere, resembled those subsequently found in Omicron variants.

**Interpretation:** We propose that prolonged detection of WI-CL-001 in wastewater represents persistent shedding of SARS-CoV-2 from a single human initially infected by an ancestral B.1.234 virus. The accumulation of convergent “Omicron-like” mutations in WI-CL-001’s ancestral B.1.234 genome likely reflects persistent infection and extensive within-host evolution.

**Funding:** The Rockefeller Foundation, Wisconsin Department of Health Services, Centers for Disease Control and Prevention (CDC), National Institute on Drug Abuse (NIDA), and the Center for Research on Influenza Pathogenesis and Transmission.

**Research in context:** *Evidence before this study:* To identify other studies that characterized unusual wastewater-specific SARS-CoV-2 lineages, we conducted a PubMed search using the keywords “cryptic SARS-CoV-2 lineages” or “novel SARS-CoV-2 lineages” in addition to “wastewater” on May 9, 2023. From the 18 papers retrieved, only two reported wastewater-specific cryptic lineages. These lineages were identified by members of our author team in wastewater from California, Missouri, and New York City. None of these could be definitively traced to a specific source. A third study in Nevada identified a unique recombinant variant (designated Pango lineage XL) in wastewater, which was also discovered in two clinical specimens from the same community. However, it was unclear whether the clinical specimens collected were from the same individual(s) responsible for the virus detected in the wastewater. To our knowledge, no prior study has successfully traced novel SARS-CoV-2 lineages detected in wastewater back to a specific location. How and where cryptic lineages are introduced into wastewater is not known.

*The added value of this study:* This study documents the presence and likely source of a novel and highly divergent cryptic SARS-CoV-2 lineage detected in Wisconsin wastewater for 13 months. In contrast to previously reported cryptic lineages, we successfully traced the lineage (WI-CL-001) to a single commercial building with approximately 30 employees. The exceptionally high viral RNA concentrations at the source building facilitated the tracing effort and allowed for the sequencing of WI-CL-001’s whole genome, expanding our view of the lineage’s mutational landscape beyond the spike gene.

*Implications of all the available evidence:* WI-CL-001’s persistence in wastewater, its heavily mutated Omicron-like genotype, and its identified point source at a human-occupied commercial building all support the hypothesis that cryptic wastewater lineages can arise from persistently infected humans. Because cryptic wastewater lineages have some amino acid changes that subsequently emerge in circulating viruses, increased global monitoring of such lineages could help forecast variants that may arise in the future.
