## Appendix 2 for "Human origin ascertained for SARS-CoV-2 Omicron-like spike sequences detected in wastewater: a targeted surveillance study of a cryptic lineage in an urban sewershed"

### Sheet: Supplemental Table 2
Variant frequencies by sequencing replicate	2022-06-16			2022-08-16		2022-09-23		2022-09-27
	3 replicates			2 replicates		2 replicates		2 replicates
Variant Position	#1 WSLH-152	#2 WSLH-229	#3 WSLH-231	#1 WSLH-206	#2 WSLH-230	#1 WSLH-221	#2 WSLH-222	#1 WSLH-223	#2 WSLH-224	Sum
22								1		1
orf1ab								1		1
.								1		1
54				0.75				1		1.75
orf1ab				0.75				1		1.75
.				0.75				1		1.75
78	0.63	0.69	0.73	0.63	0.57	0.75	0.71	0.72	0.65	6.08
orf1ab	0.63	0.69	0.73	0.63	0.57	0.75	0.71	0.72	0.65	6.08
.	0.63	0.69	0.73	0.63	0.57	0.75	0.71	0.72	0.65	6.08
100	0.89	0.91	1	0.96	0.88	1	0.99	0.98	0.99	8.6
orf1ab	0.89	0.91	1	0.96	0.88	1	0.99	0.98	0.99	8.6
.	0.89	0.91	1	0.96	0.88	1	0.99	0.98	0.99	8.6
126				0.34	0.35	0.41	0.44	0.54	0.47	2.55
orf1ab				0.34	0.35	0.41	0.44	0.54	0.47	2.55
.				0.34	0.35	0.41	0.44	0.54	0.47	2.55
177	0.76	0.74	1	0.89	0.74	1	0.99	0.96	0.97	8.05
orf1ab	0.76	0.74	1	0.89	0.74	1	0.99	0.96	0.97	8.05
.	0.76	0.74	1	0.89	0.74	1	0.99	0.96	0.97	8.05
190			0.41			0.5	0.39	0.38	0.26	1.94
orf1ab			0.41			0.5	0.39	0.38	0.26	1.94
.			0.41			0.5	0.39	0.38	0.26	1.94
193						0.29				0.29
orf1ab						0.29				0.29
.						0.29				0.29
292	0.58	0.45	0.46	0.69	0.71	0.91	0.86	0.87	0.81	6.34
orf1ab	0.58	0.45	0.46	0.69	0.71	0.91	0.86	0.87	0.81	6.34
p.N9N	0.58	0.45	0.46	0.69	0.71	0.91	0.86	0.87	0.81	6.34
329	0.27		0.46	0.36	0.41	0.41	0.45	0.51	0.41	3.28
orf1ab	0.27		0.46	0.36	0.41	0.41	0.45	0.51	0.41	3.28
p.Q22K	0.27		0.46	0.36	0.41	0.41	0.45	0.51	0.41	3.28
335	0.94	0.99	0.87	0.98	0.99	0.93	0.92	0.89	0.93	8.44
orf1ab	0.94	0.99	0.87	0.98	0.99	0.93	0.92	0.89	0.93	8.44
p.R24C	0.94	0.99	0.87	0.98	0.99	0.93	0.92	0.89	0.93	8.44
344			0.53	0.33	0.36	0.41	0.45	0.51	0.41	3
orf1ab			0.53	0.33	0.36	0.41	0.45	0.51	0.41	3
p.L27F			0.53	0.33	0.36	0.41	0.45	0.51	0.41	3
378	1	1	1	1	1	1	1	1	1	9
orf1ab	1	1	1	1	1	1	1	1	1	9
p.V38A	1	1	1	1	1	1	1	1	1	9
394	0.47	0.91	0.84	0.35	0.48	0.44	0.59	0.36	0.36	4.8
orf1ab	0.47	0.91	0.84	0.35	0.48	0.44	0.59	0.36	0.36	4.8
p.R43R	0.47	0.91	0.84	0.35	0.48	0.44	0.59	0.36	0.36	4.8
434	0.38	0.62	0.4	0.29	0.27	0.33	0.44		0.27	3
orf1ab	0.38	0.62	0.4	0.29	0.27	0.33	0.44		0.27	3
p.E57K	0.38	0.62	0.4	0.29	0.27	0.33	0.44		0.27	3
485		0.38	0.45	0.28	0.48	0.45	0.52	0.55	0.47	3.58
orf1ab		0.38	0.45	0.28	0.48	0.45	0.52	0.55	0.47	3.58
p.S74T		0.38	0.45	0.28	0.48	0.45	0.52	0.55	0.47	3.58
488						0.3	0.34	0.33	0.32	1.29
orf1ab						0.3	0.34	0.33	0.32	1.29
p.D75N						0.3	0.34	0.33	0.32	1.29
507		0.38	0.4		0.31	0.38	0.45	0.42	0.39	2.73
orf1ab		0.38	0.4		0.31	0.38	0.45	0.42	0.39	2.73
p.H81L		0.38	0.4		0.31	0.38	0.45	0.42	0.39	2.73
509	0.4	0.47	0.48	0.36	0.57	0.47	0.48	0.6	0.52	4.35
orf1ab	0.4	0.47	0.48	0.36	0.57	0.47	0.48	0.6	0.52	4.35
p.G82fs	0.4	0.47	0.48	0.36	0.57	0.47	0.48	0.6	0.52	4.35
518	0.65	0.74	0.52	0.63	0.73	0.75	0.75	0.84	0.82	6.43
orf1ab	0.65	0.74	0.52	0.63	0.73	0.75	0.75	0.84	0.82	6.43
p.M85fs	0.65	0.74	0.52	0.63	0.73	0.75	0.75	0.84	0.82	6.43
539	0.67	0.74	0.63	0.67	0.81	0.82	0.8	0.87	0.83	6.84
orf1ab	0.67	0.74	0.63	0.67	0.81	0.82	0.8	0.87	0.83	6.84
p.L92F	0.67	0.74	0.63	0.67	0.81	0.82	0.8	0.87	0.83	6.84
561				0.36	0.6	0.67	0.76	0.75	0.72	3.86
orf1ab				0.36	0.6	0.67	0.76	0.75	0.72	3.86
p.R99H				0.36	0.6	0.67	0.76	0.75	0.72	3.86
569		0.26								0.26
orf1ab		0.26								0.26
p.E102K		0.26								0.26
573		0.32								0.32
orf1ab		0.32								0.32
p.T103I		0.32								0.32
632	0.78	0.87	0.96	0.89	0.57	0.86	0.92	0.96	0.97	7.78
orf1ab	0.78	0.87	0.96	0.89	0.57	0.86	0.92	0.96	0.97	7.78
p.L123F	0.78	0.87	0.96	0.89	0.57	0.86	0.92	0.96	0.97	7.78
649			0.42	0.44	0.31	0.78	0.68	0.92	0.83	4.38
orf1ab			0.42	0.44	0.31	0.78	0.68	0.92	0.83	4.38
p.N128N			0.42	0.44	0.31	0.78	0.68	0.92	0.83	4.38
657				0.34						0.34
orf1ab				0.34						0.34
p.G133del				0.34						0.34
694			0.32			0.54	0.43	0.71	0.61	2.61
orf1ab			0.32			0.54	0.43	0.71	0.61	2.61
p.F143L			0.32			0.54	0.43	0.71	0.61	2.61
733								0.31		0.31
orf1ab								0.31		0.31
p.D156E								0.31		0.31
758	0.25		0.46	0.3			0.33	0.45		1.79
orf1ab	0.25		0.46	0.3			0.33	0.45		1.79
p.H165Y	0.25		0.46	0.3			0.33	0.45		1.79
763				0.34		0.44	0.49		0.66	1.93
orf1ab				0.34		0.44	0.49		0.66	1.93
p.S166S				0.34		0.44	0.49		0.66	1.93
764	0.75	1	0.54	0.68	0.81	0.77	0.67	0.55	0.84	6.61
orf1ab	0.75	1	0.54	0.68	0.81	0.77	0.67	0.55	0.84	6.61
p.S167G	0.75	1	0.54	0.68	0.81	0.77	0.67	0.55	0.84	6.61
843			0.25							0.25
orf1ab			0.25							0.25
p.D194fs			0.25							0.25
872					0.27					0.27
orf1ab					0.27					0.27
p.D203N					0.27					0.27
1246			0.31							0.31
orf1ab			0.31							0.31
p.G327G			0.31							0.31
1598	0.34	0.43	0.38	0.42	0.58	0.52	0.58	0.28	0.29	3.82
orf1ab	0.34	0.43	0.38	0.42	0.58	0.52	0.58	0.28	0.29	3.82
p.G445C	0.34	0.43	0.38	0.42	0.58	0.52	0.58	0.28	0.29	3.82
2258	1	1	1	0.99	1	1	1	0.96	1	8.95
orf1ab	1	1	1	0.99	1	1	1	0.96	1	8.95
p.V665I	1	1	1	0.99	1	1	1	0.96	1	8.95
2359		1				0.28			0.51	1.79
orf1ab		1				0.28			0.51	1.79
p.A698A		1				0.28			0.51	1.79
2434		0.3								0.3
orf1ab		0.3								0.3
p.S723S		0.3								0.3
2445	0.31	0.7	0.29	0.65	0.84	0.38	0.52	0.59	0.67	4.95
orf1ab	0.31	0.7	0.29	0.65	0.84	0.38	0.52	0.59	0.67	4.95
p.T727I	0.31	0.7	0.29	0.65	0.84	0.38	0.52	0.59	0.67	4.95
2557					0.49					0.49
orf1ab					0.49					0.49
p.Q764Q					0.49					0.49
2600		0.44								0.44
orf1ab		0.44								0.44
p.V779I		0.44								0.44
2664		0.5								0.5
orf1ab		0.5								0.5
p.C800Y		0.5								0.5
2695		0.37								0.37
orf1ab		0.37								0.37
p.N810N		0.37								0.37
2706	0.72	1	0.95			0.34		0.36	0.43	3.8
orf1ab	0.72	1	0.95			0.34		0.36	0.43	3.8
p.T814I	0.72	1	0.95			0.34		0.36	0.43	3.8
2713				0.44	0.38	0.41	0.41	0.45	0.35	2.44
orf1ab				0.44	0.38	0.41	0.41	0.45	0.35	2.44
p.K816N				0.44	0.38	0.41	0.41	0.45	0.35	2.44
2825	0.49	0.45	0.39	0.49	0.61	0.49	0.62	0.27	0.35	4.16
orf1ab	0.49	0.45	0.39	0.49	0.61	0.49	0.62	0.27	0.35	4.16
p.N854D	0.49	0.45	0.39	0.49	0.61	0.49	0.62	0.27	0.35	4.16
2937			1							1
orf1ab			1							1
p.T891I			1							1
2946	0.35	0.76					0.28	0.3	0.53	2.22
orf1ab	0.35	0.76					0.28	0.3	0.53	2.22
p.G894D	0.35	0.76					0.28	0.3	0.53	2.22
2948				0.29		0.41	0.27	0.26		1.23
orf1ab				0.29		0.41	0.27	0.26		1.23
p.I895V				0.29		0.41	0.27	0.26		1.23
3037	1	1	1	1	1	1	1	1	1	9
orf1ab	1	1	1	1	1	1	1	1	1	9
p.F924F	1	1	1	1	1	1	1	1	1	9
3040								0.36		0.36
orf1ab								0.36		0.36
p.Y925Y								0.36		0.36
3047			0.5				0.49			0.99
orf1ab			0.5				0.49			0.99
p.D928Y			0.5				0.49			0.99
3307		0.3								0.3
orf1ab		0.3								0.3
p.M1014I		0.3								0.3
3331	0.31	0.3	0.26							0.87
orf1ab	0.31	0.3	0.26							0.87
p.I1023_V1025del	0.31	0.3	0.26							0.87
3715			0.58							0.58
orf1ab			0.58							0.58
p.S1150S			0.58							0.58
3741	0.48	0.4	1	0.45	0.34	0.45		0.34	0.43	3.89
orf1ab	0.48	0.4	1	0.45	0.34	0.45		0.34	0.43	3.89
p.I1159T	0.48	0.4	1	0.45	0.34	0.45		0.34	0.43	3.89
3743	0.37	0.42		0.31	0.49	0.26	0.36		0.39	2.6
orf1ab	0.37	0.42		0.31	0.49	0.26	0.36		0.39	2.6
p.H1160Y	0.37	0.42		0.31	0.49	0.26	0.36		0.39	2.6
3745						0.29	0.46	0.44		1.19
orf1ab						0.29	0.46	0.44		1.19
p.H1160Q						0.29	0.46	0.44		1.19
3828		0.97		0.57	0.93	0.65	0.96	0.88	0.95	5.91
orf1ab		0.97		0.57	0.93	0.65	0.96	0.88	0.95	5.91
p.S1188L		0.97		0.57	0.93	0.65	0.96	0.88	0.95	5.91
3967	1	1	1	1	1	1	1	1	1	9
orf1ab	1	1	1	1	1	1	1	1	1	9
p.A1234A	1	1	1	1	1	1	1	1	1	9
4113	0.31	0.48	0.39	0.3	0.44					1.92
orf1ab	0.31	0.48	0.39	0.3	0.44					1.92
p.A1283V	0.31	0.48	0.39	0.3	0.44					1.92
4159							0.33			0.33
orf1ab							0.33			0.33
p.A1298A							0.33			0.33
4181	0.58	0.62	0.78	0.61	0.53	0.5	0.48	0.58	0.8	5.48
orf1ab	0.58	0.62	0.78	0.61	0.53	0.5	0.48	0.58	0.8	5.48
p.A1306T	0.58	0.62	0.78	0.61	0.53	0.5	0.48	0.58	0.8	5.48
4207					0.3					0.3
orf1ab					0.3					0.3
p.A1314A					0.3					0.3
4369		0.4	1	0.47	0.44	0.79	0.95	0.38	0.57	5
orf1ab		0.4	1	0.47	0.44	0.79	0.95	0.38	0.57	5
p.L1368L		0.4	1	0.47	0.44	0.79	0.95	0.38	0.57	5
4454			0.54			0.29	0.3			1.13
orf1ab			0.54			0.29	0.3			1.13
p.A1397T			0.54			0.29	0.3			1.13
4475						0.29				0.29
orf1ab						0.29				0.29
p.R1404C						0.29				0.29
4476			0.54							0.54
orf1ab			0.54							0.54
p.R1404H			0.54							0.54
4484	0.31	1	0.46							1.77
orf1ab	0.31	1	0.46							1.77
p.K1407Q		1	0.46							1.46
p.K1407R	0.31									0.31
4485				0.38		0.39		0.38	0.31	1.46
orf1ab				0.38		0.39		0.38	0.31	1.46
p.K1407R				0.38		0.39		0.38	0.31	1.46
4710							0.31	0.51	0.27	1.09
orf1ab							0.31	0.51	0.27	1.09
p.A1482V							0.31	0.51	0.27	1.09
4864	0.43	0.71	0.33	0.38	0.25			0.52	0.56	3.18
orf1ab	0.43	0.71	0.33	0.38	0.25			0.52	0.56	3.18
p.K1533K	0.43	0.71	0.33	0.38	0.25			0.52	0.56	3.18
4865	0.43	0.71	0.33	0.38	0.25			0.52	0.57	3.19
orf1ab	0.43	0.71	0.33	0.38	0.25			0.52	0.57	3.19
p.S1534C	0.43	0.71	0.33	0.38	0.25			0.52	0.57	3.19
4868	0.43	0.71	0.33	0.38	0.25			0.52	0.57	3.19
orf1ab	0.43	0.71	0.33	0.38	0.25			0.52	0.57	3.19
p.V1535I	0.43	0.71	0.33	0.38	0.25			0.52	0.57	3.19
4956			0.31			0.35		0.38	0.45	1.49
orf1ab			0.31			0.35		0.38	0.45	1.49
p.E1564A			0.31			0.35		0.38	0.45	1.49
5288		0.61								0.61
orf1ab		0.61								0.61
p.Y1675H		0.61								0.61
5491			0.37							0.37
orf1ab			0.37							0.37
p.D1742D			0.37							0.37
5600			0.36	0.26	0.25					0.87
orf1ab			0.36	0.26	0.25					0.87
p.F1779L			0.36	0.26	0.25					0.87
5602	0.49	0.52	0.45	0.66	0.75	0.91	0.95	0.77	0.66	6.16
orf1ab	0.49	0.52	0.45	0.66	0.75	0.91	0.95	0.77	0.66	6.16
p.F1779L	0.49	0.52	0.45	0.66	0.75	0.91	0.95	0.77	0.66	6.16
5648	1	1	1	1	1	1	1	0.99	1	8.99
orf1ab	1	1	1	1	1	1	1	0.99	1	8.99
p.K1795Q	1	1	1	1	1	1	1	0.99	1	8.99
5730		0.39								0.39
orf1ab		0.39								0.39
p.T1822I		0.39								0.39
5767	0.26	0.39								0.65
orf1ab	0.26	0.39								0.65
p.G1834G	0.26	0.39								0.65
5792						0.28	0.38	0.27	0.26	1.19
orf1ab						0.28	0.38	0.27	0.26	1.19
p.E1843K						0.28	0.38	0.27	0.26	1.19
6068	0.39									0.39
orf1ab	0.39									0.39
p.I1935V	0.39									0.39
6080	0.5									0.5
orf1ab	0.5									0.5
p.D1939N	0.5									0.5
6120	0.34									0.34
orf1ab	0.34									0.34
p.S1952L	0.34									0.34
6135	0.35									0.35
orf1ab	0.35									0.35
p.V1957A	0.35									0.35
6227	0.43	0.4	0.45	0.5	0.42	0.59	0.67	0.7	0.73	4.89
orf1ab	0.43	0.4	0.45	0.5	0.42	0.59	0.67	0.7	0.73	4.89
p.K1988E	0.43	0.4	0.45	0.5	0.42	0.59	0.67	0.7	0.73	4.89
6233				0.27			0.28	0.31	0.45	1.31
orf1ab				0.27			0.28	0.31	0.45	1.31
p.V1991del				0.27			0.28	0.31	0.45	1.31
6283	0.32			0.47	0.46	0.58	0.63	0.62	0.73	3.81
orf1ab	0.32			0.47	0.46	0.58	0.63	0.62	0.73	3.81
p.N2006N	0.32			0.47	0.46	0.58	0.63	0.62	0.73	3.81
6290	0.6	0.56	0.72	0.69	0.63	0.7	0.74	0.76	0.83	6.23
orf1ab	0.6	0.56	0.72	0.69	0.63	0.7	0.74	0.76	0.83	6.23
p.C2009G	0.6	0.56		0.69	0.63	0.7	0.74	0.76	0.83	5.51
p.C2009V			0.72							0.72
6299	0.69	0.64	1	0.71	0.76	0.7	0.75	0.76	0.82	6.83
orf1ab	0.69	0.64	1	0.71	0.76	0.7	0.75	0.76	0.82	6.83
p.C2012S	0.69	0.64	1	0.71	0.76	0.7	0.75	0.76	0.82	6.83
6441	0.69	0.61	0.76	0.72	0.47	0.62	0.62	0.77	0.79	6.05
orf1ab	0.69	0.61	0.76	0.72	0.47	0.62	0.62	0.77	0.79	6.05
p.K2059R	0.69	0.61	0.76	0.72	0.47	0.62	0.62	0.77	0.79	6.05
6474	0.47	0.31	0.48	0.57	0.33	0.54	0.5	0.66	0.6	4.46
orf1ab	0.47	0.31	0.48	0.57	0.33	0.54	0.5	0.66	0.6	4.46
p.E2070G	0.47	0.31	0.48	0.57	0.33	0.54	0.5	0.66	0.6	4.46
6548			0.36						0.34	0.7
orf1ab			0.36						0.34	0.7
p.L2095fs			0.36						0.34	0.7
6617			0.43							0.43
orf1ab			0.43							0.43
p.G2118C			0.43							0.43
6638		0.88								0.88
orf1ab		0.88								0.88
p.H2125Y		0.88								0.88
6647			0.35							0.35
orf1ab			0.35							0.35
p.A2128P			0.35							0.35
6706	0.28	0.99		0.48	0.38	0.39	0.79	0.52	0.45	4.28
orf1ab	0.28	0.99		0.48	0.38	0.39	0.79	0.52	0.45	4.28
p.N2147N	0.28	0.99		0.48	0.38	0.39	0.79	0.52	0.45	4.28
6726			0.26			0.46	0.49	0.4	0.39	2
orf1ab			0.26			0.46	0.49	0.4	0.39	2
p.T2154I			0.26			0.46	0.49	0.4	0.39	2
6729			0.27							0.27
orf1ab			0.27							0.27
p.N2155S			0.27							0.27
6860	1	0.98	0.98	1	0.98	1	1	0.95	1	8.89
orf1ab	1	0.98	0.98	1	0.98	1	1	0.95	1	8.89
p.A2199T	1	0.98	0.98	1	0.98	1	1	0.95	1	8.89
6889						0.32	0.28			0.6
orf1ab						0.32	0.28			0.6
p.K2208K						0.32	0.28			0.6
7420	0.35			0.55	0.49	0.68	0.71	0.78	0.74	4.3
orf1ab	0.35			0.55	0.49	0.68	0.71	0.78	0.74	4.3
p.I2385I	0.35			0.55	0.49	0.68	0.71	0.78	0.74	4.3
8015	0.3			0.32	0.8		0.52	0.27		2.21
orf1ab	0.3			0.32	0.8		0.52	0.27		2.21
p.A2584T	0.3			0.32	0.8		0.52	0.27		2.21
8081						0.51				0.51
orf1ab						0.51				0.51
p.M2606V						0.51				0.51
8140	1	1	1	1	1	0.99	0.99	0.99	0.99	8.96
orf1ab	1	1	1	1	1	0.99	0.99	0.99	0.99	8.96
p.S2625S	1	1	1	1	1	0.99	0.99	0.99	0.99	8.96
8206		0.52								0.52
orf1ab		0.52								0.52
p.E2647E		0.52								0.52
8540		0.32								0.32
orf1ab		0.32								0.32
p.A2759P		0.32								0.32
8732	0.54		0.44	0.58	0.35	0.6	0.76	0.57	0.55	4.39
orf1ab	0.54		0.44	0.58	0.35	0.6	0.76	0.57	0.55	4.39
p.T2823A	0.54		0.44	0.58	0.35	0.6	0.76	0.57	0.55	4.39
8739	0.41	1	0.56	0.32	0.52	0.3				3.11
orf1ab	0.41	1	0.56	0.32	0.52	0.3				3.11
p.T2825I	0.41	1	0.56	0.32	0.52	0.3				3.11
8943			0.59							0.59
orf1ab			0.59							0.59
p.G2893V			0.59							0.59
9121	0.4		0.89					0.49		1.78
orf1ab	0.4		0.89					0.49		1.78
p.T2952T	0.4		0.89					0.49		1.78
9204	1	1	1	1	1	1	1	1	1	9
orf1ab	1	1	1	1	1	1	1	1	1	9
p.D2980G	1	1	1	1	1	1	1	1	1	9
9437	0.53	0.52	1	0.75	1	0.84	0.75	0.79	0.84	7.02
orf1ab	0.53	0.52	1	0.75	1	0.84	0.75	0.79	0.84	7.02
p.T3058A			1	0.75	1	0.84	0.75	0.79	0.84	5.97
p.T3058V	0.53	0.52								1.05
9468			0.95							0.95
orf1ab			0.95							0.95
p.R3068K			0.95							0.95
9530				0.43	0.66	0.43	0.27	0.39	0.37	2.55
orf1ab				0.43	0.66	0.43	0.27	0.39	0.37	2.55
p.F3089V				0.43	0.66	0.43	0.27	0.39	0.37	2.55
9532			1							1
orf1ab			1							1
p.F3089L			1							1
9629	0.33				0.27					0.6
orf1ab	0.33				0.27					0.6
p.F3122L	0.33				0.27					0.6
9707	0.93	0.41	0.92	0.98	0.91	0.98	0.95	0.9	1	7.98
orf1ab	0.93	0.41	0.92	0.98	0.91	0.98	0.95	0.9	1	7.98
p.I3148L	0.93		0.92	0.98	0.91	0.98	0.95	0.9	1	7.57
p.I3148P		0.41								0.41
9711	0.94	0.46	1	0.98	1	0.98	0.95	0.9	1	8.21
orf1ab	0.94	0.46	1	0.98	1	0.98	0.95	0.9	1	8.21
p.S3149F	0.94	0.46	1	0.98	1	0.98	0.95	0.9	1	8.21
9803									0.46	0.46
orf1ab									0.46	0.46
p.L3180L									0.46	0.46
9811		1								1
orf1ab		1								1
p.L3184fs		1								1
9855					0.3					0.3
orf1ab					0.3					0.3
p.L3198fs					0.3					0.3
10039	0.93	0.99		0.94	0.99	0.79	0.94	0.91	0.88	7.37
orf1ab	0.93	0.99		0.94	0.99	0.79	0.94	0.91	0.88	7.37
p.T3258T	0.93	0.99		0.94	0.99	0.79	0.94	0.91	0.88	7.37
10132		0.3								0.3
orf1ab		0.3								0.3
p.T3289T		0.3								0.3
11081	0.99	1	1	0.99	0.99	1	1	1	1	8.97
orf1ab	0.99	1	1	0.99	0.99	1	1	1	1	8.97
p.L3606V	0.99	1	1	0.99	0.99	1	1	1	1	8.97
11294	0.65	0.86	0.98	0.79	0.53	1	0.87	0.92	0.84	7.44
orf1ab	0.65	0.86	0.98	0.79	0.53	1	0.87	0.92	0.84	7.44
p.F3677I	0.65	0.86	0.98	0.79	0.53	1	0.87	0.92	0.84	7.44
11417	0.3	0.63								0.93
orf1ab	0.3	0.63								0.93
p.V3718I	0.3	0.63								0.93
11459		0.63								0.63
orf1ab		0.63								0.63
p.S3732A		0.63								0.63
12049				0.32	0.36			0.38	0.41	1.47
orf1ab				0.32	0.36			0.38	0.41	1.47
p.N3928N				0.32	0.36			0.38	0.41	1.47
12132			0.48							0.48
orf1ab			0.48							0.48
p.F3957fs			0.48							0.48
12181								0.38	0.45	0.83
orf1ab								0.38	0.45	0.83
p.D3972D								0.38	0.45	0.83
13019			0.49							0.49
orf1ab			0.49							0.49
p.L4252L			0.49							0.49
13076			0.33							0.33
orf1ab			0.33							0.33
p.A4271S			0.33							0.33
13647	1	0.99	1	1	1	0.99	1	1	1	8.98
orf1ab	1	0.99	1	1	1	0.99	1	1	1	8.98
p.T4461I	1	0.99	1	1	1	0.99	1	1	1	8.98
13728	0.58	0.81	0.66	0.55			0.33	0.3		3.23
orf1ab	0.58	0.81	0.66	0.55			0.33	0.3		3.23
p.L4489fs	0.58	0.81	0.66	0.55			0.33	0.3		3.23
13795								0.25		0.25
orf1ab								0.25		0.25
p.V4510V								0.25		0.25
13826	0.32	0.26	0.26	0.31	0.28	0.62	0.68	0.67	0.47	3.87
orf1ab	0.32	0.26	0.26	0.31	0.28	0.62	0.68	0.67	0.47	3.87
p.M4521fs	0.32	0.26	0.26	0.31	0.28	0.62	0.68	0.67	0.47	3.87
13928	0.45	0.37	0.68	0.34	0.46	0.49	0.28	0.49	0.57	4.13
orf1ab	0.45	0.37	0.68	0.34	0.46	0.49	0.28	0.49	0.57	4.13
p.M4555fs	0.45	0.37	0.68	0.34	0.46	0.49	0.28	0.49	0.57	4.13
13994		0.32								0.32
orf1ab		0.32								0.32
p.L4577F		0.32								0.32
14175	0.46	0.32	0.51	0.47	0.44	0.63	0.56	0.64	0.68	4.71
orf1ab	0.46	0.32	0.51	0.47	0.44	0.63	0.56	0.64	0.68	4.71
p.P4638fs	0.46	0.32	0.51	0.47	0.44	0.63	0.56	0.64	0.68	4.71
14201	0.66	0.53	0.79	0.59	0.45	0.75	0.65	0.83	0.81	6.06
orf1ab	0.66	0.53	0.79	0.59	0.45	0.75	0.65	0.83	0.81	6.06
p.S4646C	0.66	0.53	0.79	0.59	0.45	0.75	0.65	0.83	0.81	6.06
14219	0.59	0.62	0.59	0.65	0.51	0.7	0.69	0.82	0.8	5.97
orf1ab	0.59	0.62	0.59	0.65	0.51	0.7	0.69	0.82	0.8	5.97
p.T4652S	0.59	0.62	0.59	0.65	0.51	0.7	0.69	0.82	0.8	5.97
14229	0.26	0.45		0.35		0.65	0.6	0.68	0.65	3.64
orf1ab	0.26	0.45		0.35		0.65	0.6	0.68	0.65	3.64
p.S4655I	0.26	0.45		0.35		0.65	0.6	0.68	0.65	3.64
14246	0.35		0.5	0.28	0.25					1.38
orf1ab	0.35		0.5	0.28	0.25					1.38
p.I4661L	0.35		0.5	0.28	0.25					1.38
14320	0.27	0.5		0.28		0.61	0.52	0.56	0.59	3.33
orf1ab	0.27	0.5		0.28		0.61	0.52	0.56	0.59	3.33
p.H4685H	0.27	0.5		0.28		0.61	0.52	0.56	0.59	3.33
14322	0.42		0.66	0.42	0.39					1.89
orf1ab	0.42		0.66	0.42	0.39					1.89
p.T4686N	0.42		0.66	0.42	0.39					1.89
14407	0.32	0.36	0.42	0.33	0.33	0.33	0.38	0.33	0.32	3.12
orf1ab	0.32	0.36	0.42	0.33	0.33	0.33	0.38	0.33	0.32	3.12
p.L4715_V4717del	0.32	0.36	0.42	0.33	0.33	0.33	0.38	0.33	0.32	3.12
14408	0.96	0.88	0.75	0.97	0.9	0.91	0.97	0.94	0.99	8.27
orf1ab	0.96	0.88	0.75	0.97	0.9	0.91	0.97	0.94	0.99	8.27
p.L4715L	0.96	0.88	0.75	0.97	0.9	0.91	0.97	0.94	0.99	8.27
14418	0.77	0.8	0.8	0.77	0.7	0.85	0.84	0.92	0.87	7.32
orf1ab	0.77	0.8	0.8	0.77	0.7	0.85	0.84	0.92	0.87	7.32
p.D4719fs	0.77	0.8	0.8	0.77	0.7	0.85	0.84	0.92	0.87	7.32
14447								0.3	0.29	0.59
orf1ab								0.3	0.29	0.59
p.M4728V								0.3	0.29	0.59
14479	0.28				0.25	0.39	0.34	0.4	0.43	2.09
orf1ab	0.28				0.25	0.39	0.34	0.4	0.43	2.09
p.T4738T	0.28				0.25	0.39	0.34	0.4	0.43	2.09
14483		0.64		0.25		0.47	0.47	0.43	0.31	2.57
orf1ab		0.64		0.25		0.47	0.47	0.43	0.31	2.57
p.S4740P		0.64		0.25		0.47	0.47	0.43	0.31	2.57
14539	0.36	0.48		0.33	0.34	0.32	0.39	0.4	0.39	3.01
orf1ab	0.36	0.48		0.33	0.34	0.32	0.39	0.4	0.39	3.01
p.V4759fs	0.36	0.48		0.33	0.34	0.32	0.39	0.4	0.39	3.01
14542			0.39							0.39
orf1ab			0.39							0.39
p.L4760del			0.39							0.39
14563			0.56							0.56
orf1ab			0.56							0.56
p.M4766I			0.56							0.56
15222		0.38		0.26		0.35	0.45	0.29		1.73
orf1ab		0.38		0.26		0.35	0.45	0.29		1.73
p.S4986F		0.38		0.26		0.35	0.45	0.29		1.73
15328	0.37	0.43	0.4	0.31	0.34	0.37	0.31	0.46	0.39	3.38
orf1ab	0.37	0.43	0.4	0.31	0.34	0.37	0.31	0.46	0.39	3.38
p.E5023_L5024del	0.37	0.43	0.4	0.31	0.34	0.37	0.31	0.46	0.39	3.38
15349	0.38	0.56	0.46	0.34	0.37	0.37	0.34	0.53	0.42	3.77
orf1ab	0.38	0.56	0.46	0.34	0.37	0.37	0.34	0.53	0.42	3.77
p.L5028F	0.38	0.56	0.46	0.34	0.37	0.37	0.34	0.53	0.42	3.77
15372	0.68	0.71	0.58	0.65	0.58	0.81	0.68	0.78	0.7	6.17
orf1ab	0.68	0.71	0.58	0.65	0.58	0.81	0.68	0.78	0.7	6.17
p.R5036H	0.68	0.71	0.58	0.65	0.58	0.81	0.68	0.78	0.7	6.17
15436	0.44	0.49	0.28	0.56	0.47	0.79	0.63	0.74	0.57	4.97
orf1ab	0.44	0.49	0.28	0.56	0.47	0.79	0.63	0.74	0.57	4.97
p.K5057N	0.44	0.49	0.28	0.56	0.47	0.79	0.63	0.74	0.57	4.97
15514						0.35	0.33	0.3	0.35	1.33
orf1ab						0.35	0.33	0.3	0.35	1.33
p.V5084_F5085del						0.35	0.33	0.3	0.35	1.33
15566					0.26					0.26
orf1ab					0.26					0.26
p.L5101L					0.26					0.26
15683							0.29			0.29
orf1ab							0.29			0.29
p.I5140fs							0.29			0.29
15734		0.4								0.4
orf1ab		0.4								0.4
p.S5158fs		0.4								0.4
15916	0.28	0.26	0.36							0.9
orf1ab	0.28	0.26	0.36							0.9
p.M5218del	0.28	0.26	0.36							0.9
15956	0.62	0.49	0.57	0.55	0.61	0.53	0.58	0.56	0.53	5.04
orf1ab	0.62	0.49	0.57	0.55	0.61	0.53	0.58	0.56	0.53	5.04
p.G5231R	0.62	0.49	0.57	0.55	0.61	0.53	0.58	0.56	0.53	5.04
16008		0.42	0.37		0.26					1.05
orf1ab		0.42	0.37		0.26					1.05
p.L5248W		0.42	0.37		0.26					1.05
16024		0.28						0.26		0.54
orf1ab		0.28						0.26		0.54
p.*5254fs		0.28						0.26		0.54
16068						0.34	0.29	0.28	0.3	1.21
orf1ab						0.34	0.29	0.28	0.3	1.21
p.S5268I						0.34	0.29	0.28	0.3	1.21
17232			0.3							0.3
orf1ab			0.3							0.3
p.E5656G			0.3							0.3
18105					0.26			0.38	0.48	1.12
orf1ab					0.26			0.38	0.48	1.12
p.R5947K					0.26			0.38	0.48	1.12
18350		0.99								0.99
orf1ab		0.99								0.99
p.L6031_Y6032del		0.99								0.99
18732				0.25		0.31	0.45			1.01
orf1ab				0.25		0.31	0.45			1.01
p.L6156*				0.25		0.31	0.45			1.01
19283			0.31							0.31
orf1ab			0.31							0.31
p.V6341del			0.31							0.31
19684	0.85	0.98	0.61	0.82	0.67	0.97	0.8	0.62	0.65	6.97
orf1ab	0.85	0.98	0.61	0.82	0.67	0.97	0.8	0.62	0.65	6.97
p.K6473K	0.85	0.98	0.61	0.82	0.67	0.97	0.8	0.62	0.65	6.97
20268	1	0.99	1	1	1	1	1	1	1	8.99
orf1ab	1	0.99	1	1	1	1	1	1	1	8.99
p.*6668Wext*?	1	0.99	1	1	1	1	1	1	1	8.99
20393	0.9	1	0.68	0.96	1	1	0.95	0.92	1	8.41
orf1ab	0.9	1	0.68	0.96	1	1	0.95	0.92	1	8.41
p.L6710L	0.9	1	0.68	0.96	1	1	0.95	0.92	1	8.41
20407	0.9	1	0.68	0.96	1	1	0.95	0.91	1	8.4
orf1ab	0.9	1	0.68	0.96	1	1	0.95	0.91	1	8.4
p.L6714L	0.9	1	0.68	0.96	1	1	0.95	0.91	1	8.4
20409			0.32							0.32
orf1ab			0.32							0.32
p.L6715*			0.32							0.32
20629		0.41								0.41
orf1ab		0.41								0.41
p.A6788A		0.41								0.41
20849		0.31								0.31
orf1ab		0.31								0.31
p.I6862V		0.31								0.31
20874		0.57								0.57
orf1ab		0.57								0.57
p.L6870Q		0.57								0.57
21168	0.77	1	0.76	0.56	0.82	0.57	0.65	0.59	0.5	6.22
orf1ab	0.77	1	0.76	0.56	0.82	0.57	0.65	0.59	0.5	6.22
p.R6968K	0.77	1	0.76	0.56	0.82	0.57	0.65	0.59	0.5	6.22
21255	0.76	1	0.77	0.6	0.72	0.49	0.43	0.5	0.77	6.04
orf1ab	0.76	1	0.77	0.6	0.72	0.49	0.43	0.5	0.77	6.04
p.R6997P	0.76	1	0.77	0.6	0.72	0.49	0.43	0.5	0.77	6.04
21444		0.36								0.36
orf1ab		0.36								0.36
p.*7060Lext*?		0.36								0.36
21445		0.36								0.36
orf1ab		0.36								0.36
p.*7060Yext*?		0.36								0.36
21603	0.99	1	1	0.99	0.99	0.95	1	1	1	8.92
S	0.99	1	1	0.99	0.99	0.95	1	1	1	8.92
p.Q14L	0.99	1	1	0.99	0.99	0.95	1	1	1	8.92
21614		0.47								0.47
S		0.47								0.47
p.L18F		0.47								0.47
21618	0.86	0.86	0.85	0.94	0.98	0.87	1	1	1	8.36
S	0.86	0.86	0.85	0.94	0.98	0.87	1	1	1	8.36
p.T19K	0.86	0.86	0.85	0.94	0.98	0.87	1	1	1	8.36
21624						0.34		0.32	0.34	1
S						0.34		0.32	0.34	1
p.R21K						0.34		0.32	0.34	1
21633	0.59			0.61	0.69	0.66	0.95	0.68	0.42	4.6
S	0.59			0.61	0.69	0.66	0.95	0.68	0.42	4.6
p.L24S	0.59			0.61	0.69	0.66	0.95	0.68	0.42	4.6
21651		0.51								0.51
S		0.51								0.51
p.N30S		0.51								0.51
21704	0.44			0.55	0.56	0.78	0.83	0.7	0.3	4.16
S	0.44			0.55	0.56	0.78	0.83	0.7	0.3	4.16
p.L48I	0.44			0.55	0.56	0.78	0.83	0.7	0.3	4.16
21707		0.69				0.88	0.59	0.44		2.6
S		0.69				0.88	0.59	0.44		2.6
p.H49Y		0.69				0.88	0.59	0.44		2.6
21738									0.28	0.28
S									0.28	0.28
p.F59S									0.28	0.28
21759	0.38	1	0.35	0.52	0.65	0.96	0.79	0.73	0.31	5.69
S	0.38	1	0.35	0.52	0.65	0.96	0.79	0.73	0.31	5.69
p.H66R	0.38	1	0.35	0.52	0.65	0.96	0.79	0.73	0.31	5.69
21764	0.58	0.91	0.69	0.57	0.83	0.6	0.58	0.56	0.61	5.93
S	0.58	0.91	0.69	0.57	0.83	0.6	0.58	0.56	0.61	5.93
p.H69_V70del	0.58	0.91	0.69	0.57	0.83	0.6	0.58	0.56	0.61	5.93
21779	0.42		0.56							0.98
S	0.42		0.56							0.98
p.T73A	0.42		0.56							0.98
21780									0.28	0.28
S									0.28	0.28
p.T73N									0.28	0.28
21789	0.63		0.56	0.49	0.38		0.26	0.31	0.79	3.42
S	0.63		0.56	0.49	0.38		0.26	0.31	0.79	3.42
p.T76I	0.63		0.56	0.49	0.38		0.26	0.31	0.79	3.42
21973	0.91	0.89	0.86	0.98	0.87	0.82	0.78	0.96	0.89	7.96
S	0.91	0.89	0.86	0.98	0.87	0.82	0.78	0.96	0.89	7.96
p.N137K	0.91	0.89	0.86	0.98	0.87	0.82	0.78	0.96	0.89	7.96
21995	0.31			0.59	0.63	0.82	0.77	0.46	0.43	4.01
S	0.31			0.59	0.63	0.82	0.77	0.46	0.43	4.01
p.Y145H	0.31			0.59	0.63	0.82	0.77	0.46	0.43	4.01
22012	0.98	0.87	1	0.99	1	1	0.98	1	1	8.82
S	0.98	0.87	1	0.99	1	1	0.98	1	1	8.82
p.K150N	0.98	0.87	1	0.99	1	1	0.98	1	1	8.82
22079	0.56	0.48	1	0.41	0.35			0.55	0.33	3.68
S	0.56	0.48	1	0.41	0.35			0.55	0.33	3.68
p.Q173K	0.56		1							1.56
p.Q173R		0.48		0.41	0.35			0.55	0.33	2.12
22080						0.82	0.7			1.52
S						0.82	0.7			1.52
p.Q173R						0.82	0.7			1.52
22081	0.57		0.99							1.56
S	0.57		0.99							1.56
p.Q173Q	0.57		0.99							1.56
22083	0.57	0.53	1	0.41	0.35			0.55	0.33	3.74
S	0.57	0.53	1	0.41	0.35			0.55	0.33	3.74
p.P174R	0.57	0.53	1	0.41	0.35			0.55	0.33	3.74
22093		0.34								0.34
S		0.34								0.34
p.M177I		0.34								0.34
22104	0.3	0.92	0.98		0.32					2.52
S	0.3	0.92	0.98		0.32					2.52
p.G181E	0.3	0.92	0.98		0.32					2.52
22190		0.63	0.82							1.45
S		0.63	0.82							1.45
p.I210V		0.63	0.82							1.45
22202	1	0.98	0.99	1	0.99	0.99	0.99	1	1	8.94
S	1	0.98	0.99	1	0.99	0.99	0.99	1	1	8.94
p.R214S	1	0.98	0.99	1	0.99	0.99	0.99	1	1	8.94
22206	1	1	0.98	1	0.99	1	1	1	1	8.97
S	1	1	0.98	1	0.99	1	1	1	1	8.97
p.D215G	1	1	0.98	1	0.99	1	1	1	1	8.97
22272							0.62			0.62
S							0.62			0.62
p.R237K							0.62			0.62
22276							1		1	2
S							1		1	2
p.F238F							1		1	2
22278							1		1	2
S							1		1	2
p.Q239R							1		1	2
22304		0.98	0.98		0.98		0.99		1	4.93
S		0.98	0.98		0.98		0.99		1	4.93
p.Y248H		0.98	0.98		0.98					2.94
p.Y248R							0.99		1	1.99
22308							0.99		1	1.99
S							0.99		1	1.99
p.L249S							0.99		1	1.99
22311		0.85	0.72							1.57
S		0.85	0.72							1.57
p.T250N		0.85	0.72							1.57
22313					0.28		1		1	2.28
S					0.28		1		1	2.28
p.P251T					0.28		1		1	2.28
22322			0.29		0.71					1
S			0.29		0.71					1
p.S254P			0.29		0.71					1
22332		0.99	0.99		0.72					2.7
S		0.99	0.99		0.72					2.7
p.G257D		0.99	0.99		0.72					2.7
22341	0.99	0.98	0.38	0.94	0.54	0.46	0.86		0.99	6.14
S	0.99	0.98	0.38	0.94	0.54	0.46	0.86		0.99	6.14
p.A260V	0.99	0.98	0.38	0.94	0.54	0.46	0.86		0.99	6.14
22384			0.32							0.32
S			0.32							0.32
p.T274T			0.32							0.32
22391						0.39				0.39
S						0.39				0.39
p.L277L						0.39				0.39
22487			0.61							0.61
S			0.61							0.61
p.E309K			0.61							0.61
22518		1								1
S		1								1
p.R319I		1								1
22556		1								1
S		1								1
p.I332V		1								1
22567			0.29							0.29
S			0.29							0.29
p.L335F			0.29							0.29
22599	0.74	1	1	0.95	0.39	1	1	0.79	1	7.87
S	0.74	1	1	0.95	0.39	1	1	0.79	1	7.87
p.R346T	0.74	1	1	0.95	0.39	1	1	0.79	1	7.87
22622					0.56			0.38	0.31	1.25
S					0.56			0.38	0.31	1.25
p.N354D					0.56			0.38	0.31	1.25
22661	0.8	1	1	0.97	1	1	1	1	1	8.77
S	0.8	1	1	0.97	1	1	1	1	1	8.77
p.V367F	0.8	1	1	0.97	1	1	1	1	1	8.77
22678	0.42			0.71	0.29	0.89	0.84	0.5	0.54	4.19
S	0.42			0.71	0.29	0.89	0.84	0.5	0.54	4.19
p.S373fs	0.42			0.71	0.29	0.89	0.84	0.5	0.54	4.19
22683		0.92		0.36	0.86	0.99	0.35	0.39	0.45	4.32
S		0.92		0.36	0.86	0.99	0.35	0.39	0.45	4.32
p.F374Y		0.92		0.36	0.86	0.99	0.35	0.39	0.45	4.32
22685	0.84	0.95	0.99	0.91	1	0.98	0.98	1	0.99	8.64
S	0.84	0.95	0.99	0.91	1	0.98	0.98	1	0.99	8.64
p.S375P	0.84	0.95	0.99	0.91	1	0.98	0.98	1	0.99	8.64
22688	0.43			0.71	0.29	0.89	0.84	0.5	0.54	4.2
S	0.43			0.71	0.29	0.89	0.84	0.5	0.54	4.2
p.T376fs	0.43			0.71	0.29	0.89	0.84	0.5	0.54	4.2
22689	0.51	1	1	0.29	0.71			0.46	0.45	4.42
S	0.51	1	1	0.29	0.71			0.46	0.45	4.42
p.F377del	0.51	1	1	0.29	0.71			0.46	0.45	4.42
22692					0.33			0.29		0.62
S					0.33			0.29		0.62
p.F377S					0.33			0.29		0.62
22713	0.99	0.74	0.89	0.99	0.99	1	1	1	1	8.6
S	0.99	0.74	0.89	0.99	0.99	1	1	1	1	8.6
p.P384L	0.99	0.74	0.89	0.99	0.99	1	1	1	1	8.6
22785	0.78		0.84	0.77	0.48	0.85	0.8	0.62	0.58	5.72
S	0.78		0.84	0.77	0.48	0.85	0.8	0.62	0.58	5.72
p.R408K	0.78		0.84	0.77	0.48	0.85	0.8	0.62	0.58	5.72
22799	0.4		0.39				0.38	0.32	0.61	2.1
S	0.4		0.39				0.38	0.32	0.61	2.1
p.G413R	0.4		0.39				0.38	0.32	0.61	2.1
22812	0.98	1	1	1	1	1	1	1	1	8.98
S	0.98	1	1	1	1	1	1	1	1	8.98
p.K417T	0.98	1	1	1	1	1	1	1	1	8.98
22833		0.68								0.68
S		0.68								0.68
p.K424I		0.68								0.68
22834		0.68								0.68
S		0.68								0.68
p.L425fs		0.68								0.68
22882	0.94	0.98	0.85	0.43	0.3	0.26	0.39	0.55	0.77	5.47
S	0.94	0.98	0.85	0.43	0.3	0.26	0.39	0.55	0.77	5.47
p.N440K	0.94	0.98	0.85	0.43	0.3	0.26	0.39	0.55	0.77	5.47
22895	0.74	0.62	0.85							2.21
S	0.74	0.62	0.85							2.21
p.V445P	0.74	0.62	0.85							2.21
22896				1	0.99	1	0.99	1	1	5.98
S				1	0.99	1	0.99	1	1	5.98
p.V445A				1	0.99	1	0.99	1	1	5.98
22900				0.26				0.48	0.52	1.26
S				0.26				0.48	0.52	1.26
p.G447fs				0.26				0.48	0.52	1.26
22905				0.26				0.49	0.52	1.27
S				0.26				0.49	0.52	1.27
p.N448fs				0.26				0.49	0.52	1.27
22907	0.98	1	1	1	1	1	1	1	1	8.98
S	0.98	1	1	1	1	1	1	1	1	8.98
p.Y449H	0.98	1	1	1	1	1	1	1	1	8.98
22917	0.43			0.54	0.33	0.4	0.43	0.64	0.83	3.6
S	0.43			0.54	0.33	0.4	0.43	0.64	0.83	3.6
p.L452Q	0.43			0.54	0.33	0.4	0.43	0.64	0.83	3.6
22920				0.36		0.29		0.6	0.65	1.9
S				0.36		0.29		0.6	0.65	1.9
p.Y453F				0.36		0.29		0.6	0.65	1.9
22942	1	1	1	1	1	1	1	1	1	9
S	1	1	1	1	1	1	1	1	1	9
p.N460K	1	1	1	1	1	1	1	1	1	9
22992	0.98	1	1	0.98	0.98	0.91	0.91	0.81	1	8.57
S	0.98	1	1	0.98	0.98	0.91	0.91	0.81	1	8.57
p.S477N	0.98	1	1	0.98	0.98	0.91	0.91	0.81	1	8.57
23010	0.44		0.86	0.44				0.35	0.6	2.69
S	0.44		0.86	0.44				0.35	0.6	2.69
p.V483A	0.44		0.86	0.44				0.35	0.6	2.69
23012	1	1	1	0.98	1	0.95	0.91	0.79	0.84	8.47
S	1	1	1	0.98	1	0.95	0.91	0.79	0.84	8.47
p.E484P	1	1	1	0.98	1	0.95		0.79	0.84	7.56
p.E484Q							0.91			0.91
23018	0.99	1	1	0.99	1	1	1	0.98	1	8.96
S	0.99	1	1	0.99	1	1	1	0.98	1	8.96
p.F486A	0.99	1	1	0.99	1	1	1	0.98	1	8.96
23031				0.51	0.75	0.73	0.69	0.57	0.38	3.63
S				0.51	0.75	0.73	0.69	0.57	0.38	3.63
p.F490Y				0.51	0.75	0.73	0.69	0.57	0.38	3.63
23039	1	1	1	1	1	1	1	1	1	9
S	1	1	1	1	1	1	1	1	1	9
p.Q493K	1	1	1	1	1	1	1	1	1	9
23042	0.64	0.99	0.99							2.62
S	0.64	0.99	0.99							2.62
p.S494P	0.64	0.99	0.99							2.62
23054	0.94	0.98	0.99					0.37	0.43	3.71
S	0.94	0.98	0.99					0.37	0.43	3.71
p.Q498*	0.94	0.98	0.99							2.91
p.Q498R								0.37	0.43	0.8
23055				0.32	0.38	0.65	0.62			1.97
S				0.32	0.38	0.65	0.62			1.97
p.Q498R				0.32	0.38	0.65	0.62			1.97
23056	0.94	0.98	0.99							2.91
S	0.94	0.98	0.99							2.91
p.Q498H	0.94	0.98	0.99							2.91
23057	0.91	0.98	0.99							2.88
S	0.91	0.98	0.99							2.88
p.P499S	0.91	0.98	0.99							2.88
23063				0.82	0.88	0.89	0.9	0.98	0.97	5.44
S				0.82	0.88	0.89	0.9	0.98	0.97	5.44
p.N501Y				0.82	0.88	0.89	0.9	0.98	0.97	5.44
23064	0.93	0.98	0.99							2.9
S	0.93	0.98	0.99							2.9
p.N501S	0.93	0.98	0.99							2.9
23075	0.94	0.98	0.99				0.5	0.4	0.69	4.5
S	0.94	0.98	0.99				0.5	0.4	0.69	4.5
p.Y505H	0.94	0.98	0.99				0.5	0.4	0.69	4.5
23084							0.42	0.36	0.57	1.35
S							0.42	0.36	0.57	1.35
p.Y508N							0.42	0.36	0.57	1.35
23119	0.67		0.66	0.38	0.68	0.62	0.85	0.72	0.57	5.15
S	0.67		0.66	0.38	0.68	0.62	0.85	0.72	0.57	5.15
p.H519Q	0.67		0.66	0.38	0.68	0.62	0.85	0.72	0.57	5.15
23157	0.4	0.33	0.56					0.29	0.41	1.99
S	0.4	0.33	0.56					0.29	0.41	1.99
p.N532S	0.4	0.33	0.56					0.29	0.41	1.99
23224								0.37		0.37
S								0.37		0.37
p.E554D								0.37		0.37
23403	1	1	1	1	1	1	1	1	1	9
S	1	1	1	1	1	1	1	1	1	9
p.D614G	1	1	1	1	1	1	1	1	1	9
23427	0.27			0.53	0.44	0.75	0.81	0.58	0.43	3.81
S	0.27			0.53	0.44	0.75	0.81	0.58	0.43	3.81
p.V622G	0.27			0.53	0.44	0.75	0.81	0.58	0.43	3.81
23594				0.33	0.51			0.33	0.25	1.42
S				0.33	0.51			0.33	0.25	1.42
p.T678P				0.33	0.51			0.33	0.25	1.42
23601						0.36				0.36
S						0.36				0.36
p.S680F						0.36				0.36
23877				0.29	0.37					0.66
S				0.29	0.37					0.66
p.V772A				0.29	0.37					0.66
23898	0.34	1	0.26		0.28			0.25	0.39	2.52
S	0.34	1	0.26		0.28			0.25	0.39	2.52
p.Q779R	0.34	1	0.26		0.28			0.25	0.39	2.52
23900			0.3							0.3
S			0.3							0.3
p.E780Q			0.3							0.3
23939		0.68		0.44	0.32	0.77	0.6	0.41	0.36	3.58
S		0.68		0.44	0.32	0.77	0.6	0.41	0.36	3.58
p.P793S		0.68		0.44	0.32	0.77	0.6	0.41	0.36	3.58
24044	0.99	0.99	0.99	0.99	1	0.91	0.79	0.99	1	8.65
S	0.99	0.99	0.99	0.99	1	0.91	0.79	0.99	1	8.65
p.L828F	0.51		0.99	0.38	0.41			0.4	0.35	3.04
p.L828V	0.48	0.99		0.61	0.59	0.91	0.79	0.59	0.65	5.61
24379		0.32								0.32
S		0.32								0.32
p.S939S		0.32								0.32
24380	0.98	1	0.99	1	1	1	1	1	1	8.97
S	0.98	1	0.99	1	1	1	1	1	1	8.97
p.S940T	0.98	1	0.99	1	1	1	1	1	1	8.97
24716	0.32	1		0.47		0.82	0.91	0.54	0.76	4.82
S	0.32	1		0.47		0.82	0.91	0.54	0.76	4.82
p.F1052L	0.32	1		0.47		0.82	0.91	0.54	0.76	4.82
25020	1	1	1	1	1	1	1	1	1	9
S	1	1	1	1	1	1	1	1	1	9
p.D1153A	1	1	1	1	1	1	1	1	1	9
25055		0.54	0.27							0.81
S		0.54	0.27							0.81
p.D1165N		0.54	0.27							0.81
25088	1	1	0.99	1	0.99	1	1	1	1	8.98
S	1	1	0.99	1	0.99	1	1	1	1	8.98
p.V1176F	1	1	0.99	1	0.99	1	1	1	1	8.98
25116	0.99	0.99	0.99	1	0.99	0.99	0.99	0.99	0.99	8.92
S	0.99	0.99	0.99	1	0.99	0.99	0.99	0.99	0.99	8.92
p.R1185H	0.99	0.99	0.99	1	0.99	0.99	0.99	0.99	0.99	8.92
25162				0.38	0.32	0.76	0.69	0.47	0.56	3.18
S				0.38	0.32	0.76	0.69	0.47	0.56	3.18
p.L1200L				0.38	0.32	0.76	0.69	0.47	0.56	3.18
25163				0.38	0.32	0.76	0.69	0.47	0.56	3.18
S				0.38	0.32	0.76	0.69	0.47	0.56	3.18
p.Q1201K				0.38	0.32	0.76	0.69	0.47	0.56	3.18
25207						0.37				0.37
S						0.37				0.37
p.Y1215Y						0.37				0.37
25208				0.29		0.91	0.74	0.73	0.64	3.31
S				0.29		0.91	0.74	0.73	0.64	3.31
p.I1216V				0.29		0.91	0.74	0.73	0.64	3.31
25223				0.33	0.6	0.45			0.41	1.79
S				0.33	0.6	0.45			0.41	1.79
p.I1221V				0.33	0.6	0.45			0.41	1.79
25254	1	1	0.99	1	1	1	1	1	1	8.99
S	1	1	0.99	1	1	1	1	1	1	8.99
p.T1231I	1	1	0.99	1	1	1	1	1	1	8.99
25342	0.83	0.95	0.82	0.69	0.88	0.64	0.54	0.86	0.75	6.96
S	0.83	0.95	0.82	0.69	0.88	0.64	0.54	0.86	0.75	6.96
p.D1260E	0.83	0.95	0.82	0.69	0.88	0.64	0.54	0.86	0.75	6.96
25344	0.84	1	0.92	0.77	0.79	0.9	0.7	0.97	0.96	7.85
S	0.84	1	0.92	0.77	0.79	0.9	0.7	0.97	0.96	7.85
p.S1261F	0.84	1	0.92	0.77	0.79	0.9	0.7	0.97	0.96	7.85
25411	0.44	0.7		0.34	0.52	0.49	0.39	0.3		3.18
ORF3a	0.44	0.7		0.34	0.52	0.49	0.39	0.3		3.18
p.I7L	0.44	0.7		0.34	0.52	0.49	0.39	0.3		3.18
25420	0.52	0.29	0.67	0.56	0.48		0.4	0.58	0.55	4.05
ORF3a	0.52	0.29	0.67	0.56	0.48		0.4	0.58	0.55	4.05
p.I10L	0.52	0.29	0.67	0.56	0.48		0.4	0.58	0.55	4.05
25494									0.27	0.27
ORF3a									0.27	0.27
p.T34T									0.27	0.27
25510		0.84				0.28				1.12
ORF3a		0.84				0.28				1.12
p.S40T		0.84				0.28				1.12
25522							0.61	0.65	0.53	1.79
ORF3a							0.61	0.65	0.53	1.79
p.G44R							0.61	0.65	0.53	1.79
25546		0.66								0.66
ORF3a		0.66								0.66
p.L52I		0.66								0.66
25613					0.28			0.29		0.57
ORF3a					0.28			0.29		0.57
p.S74C					0.28			0.29		0.57
25623				0.28	0.28			0.4	0.26	1.22
ORF3a				0.28	0.28			0.4	0.26	1.22
p.V77V				0.28	0.28			0.4	0.26	1.22
25689		0.45	0.47		0.39				0.25	1.56
ORF3a		0.45	0.47		0.39				0.25	1.56
p.A99A		0.45	0.47		0.39				0.25	1.56
25698							0.28			0.28
ORF3a							0.28			0.28
p.E102E							0.28			0.28
25846	1	1	1	1	1	1	1	1	1	9
ORF3a	1	1	1	1	1	1	1	1	1	9
p.N152H	1	1	1	1	1	1	1	1	1	9
25936	1	1	1	1	1	1	1	1	1	9
ORF3a	1	1	1	1	1	1	1	1	1	9
p.H182D	1	1	1	1	1	1	1	1	1	9
25974	0.35	0.58	0.29			0.37		0.31	0.25	2.15
ORF3a	0.35	0.58	0.29			0.37		0.31	0.25	2.15
p.E194E	0.35	0.58	0.29			0.37		0.31	0.25	2.15
25979	1	1	1	1	1	1	1	1	1	9
ORF3a	1	1	1	1	1	1	1	1	1	9
p.G196E	1	1	1	1	1	1	1	1	1	9
25991	1	1	1	1	1	1	1	1	1	9
ORF3a	1	1	1	1	1	1	1	1	1	9
p.C200Y	1	1	1	1	1	1	1	1	1	9
26047			1	1		1	0.96	1	1	5.96
ORF3a			1	1		1	0.96	1	1	5.96
p.L219V			1	1		1	0.96	1	1	5.96
26157		0.44								0.44
ORF3a		0.44								0.44
p.V256_V259del		0.44								0.44
26166		0.32								0.32
ORF3a		0.32								0.32
p.P258P		0.32								0.32
26228						0.33	0.29	0.33	0.32	1.27
E						0.33	0.29	0.33	0.32	1.27
.						0.33	0.29	0.33	0.32	1.27
26424			0.49							0.49
E			0.49							0.49
p.S60S			0.49							0.49
26527	0.99	1	1	1	1	1	1	1	1	8.99
M	0.99	1	1	1	1	1	1	1	1	8.99
p.A2E	0.99	1	1	1	1	1	1	1	1	8.99
26533		0.32								0.32
M		0.32								0.32
p.S4F		0.32								0.32
26538	0.99	0.99	1	1	1	1	1	0.99	1	8.97
M	0.99	0.99	1	1	1	1	1	0.99	1	8.97
p.G6C	0.99	0.99	1	1	1	1	1	0.99	1	8.97
26544	0.96	0.91	0.8	0.96	0.94	0.96	0.92	0.96	0.91	8.32
M	0.96	0.91	0.8	0.96	0.94	0.96	0.92	0.96	0.91	8.32
p.I8delinsSNNSEF	0.96	0.91	0.8	0.96	0.94	0.96	0.92	0.96	0.91	8.32
26557			0.3							0.3
M			0.3							0.3
p.E12V			0.3							0.3
26571	1	0.99	1	1	1	1	1	0.97	1	8.96
M	1	0.99	1	1	1	1	1	0.97	1	8.96
p.L17V	1	0.99	1	1	1	1	1	0.97	1	8.96
26590	0.38	0.84	0.6	0.75	1	0.72	0.89	0.84	0.53	6.55
M	0.38	0.84	0.6	0.75	1	0.72	0.89	0.84	0.53	6.55
p.V23A	0.38	0.84	0.6	0.75	1	0.72	0.89	0.84	0.53	6.55
27285	0.99	1	0.86	1	1	1	1	1	1	8.85
ORF6	0.99	1	0.86	1	1	1	1	1	1	8.85
p.N28K	0.99	1	0.86	1	1	1	1	1	1	8.85
27568	0.68		0.59	0.89	0.85	0.91	0.96	1	1	6.88
ORF7a	0.68		0.59	0.89	0.85	0.91	0.96	1	1	6.88
p.F59I	0.68		0.59	0.89	0.85	0.91	0.96	1	1	6.88
27609			0.37							0.37
ORF7a			0.37							0.37
p.K72K			0.37							0.37
27634	0.97	1	0.74	1	1	1	1	1	1	8.71
ORF7a	0.97	1	0.74	1	1	1	1	1	1	8.71
p.S81P	0.97	1	0.74	1	1	1	1	1	1	8.71
27765			0.31							0.31
ORF8			0.31							0.31
.			0.31							0.31
27916						0.34				0.34
ORF8						0.34				0.34
p.G8E						0.34				0.34
27929					0.39				0.36	0.75
ORF8					0.39				0.36	0.75
p.T12T					0.39				0.36	0.75
28040								0.34		0.34
ORF8								0.34		0.34
p.V49V								0.34		0.34
28064	0.53	0.97	0.44							1.94
ORF8	0.53	0.97	0.44							1.94
p.I58fs	0.53	0.97	0.44							1.94
28089	0.31		0.56	0.52	0.87	0.5	0.62	0.52	1	4.9
ORF8	0.31		0.56	0.52	0.87	0.5	0.62	0.52	1	4.9
p.G66_K68delinsE	0.31		0.56	0.52	0.87	0.5	0.62	0.52	1	4.9
28207									0.43	0.43
ORF8									0.43	0.43
p.Y105fs									0.43	0.43
28244				0.43	0.66		0.33			1.42
ORF8				0.43	0.66		0.33			1.42
p.L118fs				0.43	0.66		0.33			1.42
28249				0.43	0.66		0.33			1.42
ORF8				0.43	0.66		0.33			1.42
p.F120fs				0.43	0.66		0.33			1.42
28271						0.67		0.76	0.57	2
N						0.67		0.76	0.57	2
.						0.67		0.76	0.57	2
28311						0.66		0.76	0.57	1.99
N						0.66		0.76	0.57	1.99
p.P13L						0.66		0.76	0.57	1.99
28321	1	0.98	0.99	1	0.99	0.4	0.87	0.43	0.56	7.22
N	1	0.98	0.99	1	0.99	0.4	0.87	0.43	0.56	7.22
p.T16T	1	0.98	0.99	1	0.99	0.4	0.87	0.43	0.56	7.22
28330						0.51		0.44	0.35	1.3
N						0.51		0.44	0.35	1.3
p.G19G						0.51		0.44	0.35	1.3
28340								0.46		0.46
N								0.46		0.46
p.S23P								0.46		0.46
28358								0.45		0.45
N								0.45		0.45
p.N29D								0.45		0.45
28361						0.54		0.45	0.35	1.34
N						0.54		0.45	0.35	1.34
p.E31_S33del						0.54		0.45	0.35	1.34
28365	0.41	0.79	0.99	0.73	0.77	0.47	0.72	0.81	0.49	6.18
N	0.41	0.79	0.99	0.73	0.77	0.47	0.72	0.81	0.49	6.18
p.E31A	0.41	0.79	0.99	0.73	0.77	0.47	0.72	0.81	0.49	6.18
28374									0.35	0.35
N									0.35	0.35
p.G34E									0.35	0.35
28376						0.32		0.45	0.35	1.12
N						0.32		0.45	0.35	1.12
p.A35T						0.32		0.45	0.35	1.12
28382	1	1	1	1	1	0.45	0.89	0.55	0.65	7.54
N	1	1	1	1	1	0.45	0.89	0.55	0.65	7.54
p.S37P	1	1	1	1	1	0.45	0.89	0.55	0.65	7.54
28402		0.41								0.41
N		0.41								0.41
p.Q43Q		0.41								0.41
28753	0.59	0.37	0.84	0.86	0.54	0.9	0.7	1	0.91	6.71
N	0.59	0.37	0.84	0.86	0.54	0.9	0.7	1	0.91	6.71
p.Q160Q	0.59	0.37	0.84	0.86	0.54	0.9	0.7	1	0.91	6.71
28854	1	1	1	1	1	1	0.91	1	1	8.91
N	1	1	1	1	1	1	0.91	1	1	8.91
p.S194L	1	1	1	1	1	1	0.91	1	1	8.91
29249	0.99	1	0.99	1	1	1	1	0.99	1	8.97
N	0.99	1	0.99	1	1	1	1	0.99	1	8.97
p.P326S	0.99	1	0.99	1	1	1	1	0.99	1	8.97
29389	0.33	0.27								0.6
N	0.33	0.27								0.6
p.K375dup	0.33	0.27								0.6
29400			0.47							0.47
N			0.47							0.47
p.D377del			0.47							0.47
29494			0.48							0.48
N			0.48							0.48
p.L407L			0.48							0.48
29512	0.39	0.53		0.57	0.53	0.55	0.5	0.54	0.48	4.09
N	0.39	0.53		0.57	0.53	0.55	0.5	0.54	0.48	4.09
p.S413R	0.39	0.53		0.57	0.53	0.55	0.5	0.54	0.48	4.09
29516			0.45							0.45
N			0.45							0.45
p.D415fs			0.45							0.45
29538		0.32	0.49							0.81
ORF10		0.32	0.49							0.81
.		0.32	0.49							0.81
29666		0.84	0.51				0.51			1.86
ORF10		0.84	0.51				0.51			1.86
p.L37F		0.84	0.51				0.51			1.86
29688					0.28		0.33	0.4	0.28	1.29
S					0.28		0.33	0.4	0.28	1.29
.					0.28		0.33	0.4	0.28	1.29
29758	1	1		1	1	0.99	0.99	0.99	0.99	7.96
S	1	1		1	1	0.99	0.99	0.99	0.99	7.96
.	1	1		1	1	0.99	0.99	0.99	0.99	7.96
29828				0.42		0.33	0.59	0.4	0.63	2.37
S				0.42		0.33	0.59	0.4	0.63	2.37
.				0.42		0.33	0.59	0.4	0.63	2.37
